# Population-scale analysis reveals limited and non-generalizable associations between the gut microbiome and obesity in Asian adults

**DOI:** 10.64898/2026.08.12.26358109

**Authors:** Jonathan J.Y. Teo, Benjamin C. H. Lam, Shaun Hong Chuen How, Ruwen Zhou, Sunny H. Wong, John C. Chambers, Niranjan Nagarajan

**Author notes:** Co-first Authors (Jonathan J.Y. Teo, Benjamin C. H. Lam).

## Abstract

**Background:** The gut microbiome has been widely studied in the context of obesity, and yet the reported associations vary widely across populations and analytical approaches. In Asian populations where the prevalence of obesity is rapidly rising, the extent to which gut microbiome features could associate with adiposity in a robust and generalizable manner remains unclear.

**Methods:** Population-scale shotgun metagenomic data was generated for adults (n=871) from the Health for Life in Singapore (HELIOS) cohort, comprising ethnic Chinese, Malay, and Indian participants. Integrated taxonomic, functional, and machine-learning–based analyses were used to assess associations between gut microbiome features and obesity, adjusting for demographic covariates and evaluating for robustness across multiple statistical frameworks.

**Results:** Global microbiome structure exhibited weak separation by body mass index (BMI), with enterotype-like clustering providing limited discriminatory power for obesity status. Differential abundance analyses identified a small number of method-dependent taxa and pathways, with only limited recurrence across methods. Supervised machine learning models trained on taxonomic profiles achieved modest predictive performance, particularly for intermediate BMI classes, and did not reveal robust microbial signatures beyond those detected by univariate analyses.

**Conclusions:** Our study highlights the importance of large-scale, multi-framework analyses for distinguishing robust microbiome–phenotype associations from weak, method-dependent signals. Together, our findings emphasize that obesity-associated microbiome signatures may be too weak, diffuse, and insufficient to explain adiposity in Asian populations.
