## Supplementary Table 2 for "Population-scale analysis reveals limited and non-generalizable associations between the gut microbiome and obesity in Asian adults"

### Sheet: Differential Abundance
Subgroup	MaAsLin2	ANCOM-BC2	DESeq2	M∩A	Fisher P	Overlapping species
Ethnicity: Chinese	1	48	0	1	0.18	B. adolescentis
Sex: female	0	126	0	0	1	none
Sex: male	0	66	0	0	1	none
