## Supplementary Table 1 for "Population-scale analysis reveals limited and non-generalizable associations between the gut microbiome and obesity in Asian adults"

### Sheet: Permanova
Measure	R² marginal	P marginal	R² adjusted	P adjusted	n
Ethnicity	0.0079	<0.0001	0.008	0.0002	690
Age	0.0045	0.0002	0.0046	0.0003	690
Gender	0.008	<0.0001	0.0081	<0.0001	690
BMI (3-class)	0.0076	<0.0001	0.0053	0.0056	689
BMI (continuous)	0.0069	<0.0001	0.0049	0.0002	689
Waist circumference (continuous)	0.0065	<0.0001	0.0043	0.0004	689
WHR (continuous)	0.0041	0.0009	0.0027	0.0238	689
WHtR (continuous)	0.0045	0.0006	0.004	0.0015	686

### Sheet: Differential Abundance
Metric	MaAsLin2	ANCOM-BC2	DESeq2	M∩A	M∩D	A∩D	all 3	overlapping species
BMI (Obese vs Normal)	3	50	0	1	0	0	0	B. adolescentis
Waist circumference (Normal vs at-risk)	2	67	0	1	0	0	0	B. adolescentis
WHR (Normal vs at-risk)	1	86	0	1	0	0	0	A. intestini
WHtR (Normal vs at-risk)	2	72	0	1	0	0	0	B. adolescentis

### Sheet: Classifier Performance
Supp Table 3 — Microbiome ML classification metrics (base scenario: species CLR → adiposity target; RFE with 5×5 CV)
Macro AUC-ROC (chance = 0.50):
Target	Logistic	Linear SVM	Random Forest
BMI (3-class)	0.552	0.539	0.581
Waist circumference (Normal vs at-risk)	0.527	0.521	0.577
WHR (Normal vs at-risk)	0.477	0.483	0.574
WHtR (Normal vs at-risk)	0.517	0.534	0.57
Macro AUC-PR (average precision):
Target	Logistic	Linear SVM	Random Forest
BMI (3-class)	0.387	0.381	0.416
Waist circumference (Normal vs at-risk)	0.534	0.529	0.573
WHR (Normal vs at-risk)	0.495	0.5	0.571
WHtR (Normal vs at-risk)	0.527	0.542	0.571
